# ClinVar and HGMD genomic variant classification accuracy has improved over time, as measured by implied disease burden

**DOI:** 10.1101/2022.10.26.22281567

**Authors:** Andrew G. Sharo, Yangyun Zou, Aashish N. Adhikari, Steven E. Brenner

## Abstract

Curated databases of genetic variants assist clinicians and researchers in interpreting genetic testing results. Yet these databases contain variants misclassified as pathogenic, which do not result in pathogenic phenotypes. Using archives of ClinVar and HGMD, we investigated how variant misclassification has changed over six years across different ancestry groups. We considered inborn errors of metabolism (IEMs) screened in newborns as a model system because these disorders are often highly penetrant with neonatal phenotypes. We used samples from the 1000 Genomes Project (1KGP) to identify individuals with genotypes that were classified by the databases as pathogenic. Due to the rarity of IEMs, nearly all such classified pathogenic genotypes indicate likely variant misclassification in ClinVar or HGMD. While the false positive rate of both ClinVar and HGMD have improved over time, HGMD variants currently would imply two orders of magnitude more affected individuals in 1KGP than ClinVar variants. We observed that African ancestry individuals have a significantly increased chance of being incorrectly indicated to be affected by a screened IEM when HGMD variants are used. However, this bias affecting genomes of African ancestry was no longer significant once common variants were removed in accordance with recent variant interpretation guidelines. We discovered that ClinVar variants classified as Pathogenic or Likely Pathogenic are reclassified 11-fold more often than DM or DM? variants in HGMD, which has likely resulted in ClinVar’s lower false positive rate. Considering misclassified variants that have since been reclassified, we found that variant interpretation guidelines and allele frequency databases comprised of genetically diverse samples are important factors in reclassification. Finally, we find that ClinVar variants common in European and South Asian individuals were more likely to be reclassified to a lower confidence category, perhaps due to an increased chance of these variants being classified by multiple submitters.
