## Supplemental Table 1 for "ClinVar and HGMD genomic variant classification accuracy has improved over time, as measured by implied disease burden"

### Sheet: tableOfHGMD_DM_PopDescription
	Population Description	# of indicated affected individuals	Newborn Screening before 1990?
HGMD Select
	Mende in Sierra Leone	6	N
	Yoruba in Ibadan, Nigeria	6	N
	Esan in Nigeria	4	N
	Gambian in Western Division, The Gambia	4	N
	African Ancestry in Southwest US	3	Y
	Kinh in Ho Chi Minh City, Vietnam	3	N
	Puerto Rican in Puerto Rico	3	Y
	Chinese Dai in Xishuangbanna, China	2	N
	Gujarati Indian in Houston,TX	2	Y
	Sri Lankan Tamil in the UK	1	Y
	Colombian in Medellin, Colombia	1	N
	African Caribbean in Barbados	1	N
	Luhya in Webuye, Kenya	1	N
	Southern Han Chinese, China	1	N
	Indian Telugu in the UK	1	Y	Total Y:	Total N:
				10	29
ClinVar Full
	Luhya in Webuye, Kenya	3	N
	Sri Lankan Tamil in the UK	2	Y
	Kinh in Ho Chi Minh City, Vietnam	2	N
	Gujarati Indian in Houston,TX	2	Y
	Yoruba in Ibadan, Nigeria	1	N
	Esan in Nigeria	1	N
	Bengali in Bangladesh	1	N
	Southern Han Chinese, China	1	N
				Total Y:	Total N:
				4	9
