## Supplemental Table 2 for "ClinVar and HGMD genomic variant classification accuracy has improved over time, as measured by implied disease burden"

### Sheet: Sheet1
ABCD4
ACAD8
ACADM
ACADS
ACADSB
ACADVL
ACAT1
ACSF3
AHCY
ALDH4A1
ARG1
ASL
ASS1
AUH
BCKDHA
BCKDHB
CBS
CD320
CLPB
CPS1
CPT1A
CPT2
DBT
DLD
DNAJC19
ETFA
ETFB
ETFDH
ETHE1
FAH
FTCD
GCDH
GCH1
GNMT
HADH
HADHA
HADHB
HCFC1
HLCS
HMGCL
HPD
HSD17B10
IVD
LMBRD1
MAT1A
MCCC1
MCCC2
MCEE
MLYCD
MMAA
MMAB
MMACHC
MMADHC
MMUT
MTHFR
MTR
MTRR
NAGS
OAT
OPA3
OTC
PAH
PCBD1
PCCA
PCCB
PPM1K
PRODH
PTS
QDPR
SERAC1
SLC22A5
SLC25A13
SLC25A15
SLC25A20
SLC7A7
SUCLA2
SUCLG1
TAT
TAZ
TCN2
