## Supplemental Table 5 for "ClinVar and HGMD genomic variant classification accuracy has improved over time, as measured by implied disease burden"

### Sheet: HGMD2014
Chrom	Pos	Ref	Alt	Gene	HGMD2014	gnomAD_AFR_AF	gnomAD_AMR_AF	gnomAD_EAS_AF	gnomAD_NFE_AF	gnomAD_SAS_AF
1	53210729	T	G	CPT2	DM?	0.02093	0.04042	0.2065	0.0008806	0.004116
1	53210776	G	A	CPT2	DM?	0.2816	0.4382	0.728	0.5441	0.2629
1	75733592	A	C	ACADM	DM?	0.1097	0.02454	0.0001631	0.02843	0.007872
2	26209793	G	T	HADHA	DM?	0.07303	0.003209	0	0.0002816	0.007351
5	7885794	C	G	MTRR	DM?	0.1483	0.005522	0	0.0002286	3.266e-05
5	132394243	C	T	SLC22A5	DM?	0.07574	0.002978	0	9.67e-05	0
11	68794860	C	T	CPT1A	DM?	0.01113	0.01954	5.437e-05	0.08181	0.02492
12	102852957	T	A	PAH	DM?	0.08971	0.005095	5.462e-05	0.0002925	9.809e-05
12	102912772	A	G	PAH	DM	0.296	0.4406	0.08242	0.1553	0.1966
13	100309902	A	G	PCCA	DM?	0.009166	0.01799	0.0003807	0.05808	0.01091
16	83908121	C	T	MLYCD	DM?	0.1072	0.1258	0.1209	0.04908	0.01745
17	7220519	C	T	ACADVL	DM?	0.1116	0.005204	0	0.0003253	0.0004246
X	154414113	T	C	TAZ	DM	0.05678	0.002451	0	0.00016	5.337e-05

### Sheet: HGMD2016
Chrom	Pos	Ref	Alt	Gene	HGMD2016	gnomAD_AFR_AF	gnomAD_AMR_AF	gnomAD_EAS_AF	gnomAD_NFE_AF	gnomAD_SAS_AF
1	53210729	T	G	CPT2	DM?	0.02093	0.04042	0.2065	0.0008806	0.004116
2	26209793	G	T	HADHA	DM?	0.07303	0.003209	0	0.0002816	0.007351
3	183037421	T	G	MCCC1	DM	0.2632	0.5583	0.329	0.7292	0.6028
5	7885794	C	G	MTRR	DM?	0.1483	0.005522	0	0.0002286	3.266e-05
5	132394243	C	T	SLC22A5	DM?	0.07574	0.002978	0	9.67e-05	0
6	49444562	T	G	MMUT	DM?	0	0	0	0	0
11	68794860	C	T	CPT1A	DM?	0.01113	0.01954	5.437e-05	0.08181	0.02492
12	102852957	T	A	PAH	DM?	0.08971	0.005095	5.462e-05	0.0002925	9.809e-05
12	102912772	A	G	PAH	DM?	0.296	0.4406	0.08242	0.1553	0.1966
13	100309902	A	G	PCCA	DM?	0.009166	0.01799	0.0003807	0.05808	0.01091
16	83908121	C	T	MLYCD	DM?	0.1072	0.1258	0.1209	0.04908	0.01745
17	7220519	C	T	ACADVL	DM?	0.1116	0.005204	0	0.0003253	0.0004246
X	154414113	T	C	TAZ	DM	0.05678	0.002451	0	0.00016	5.337e-05

### Sheet: HGMD2020
Chrom	Pos	Ref	Alt	Gene	HGMD2020	gnomAD_AFR_AF	gnomAD_AMR_AF	gnomAD_EAS_AF	gnomAD_NFE_AF	gnomAD_SAS_AF
1	53210729	T	G	CPT2	DM?	0.02093	0.04042	0.2065	0.0008806	0.004116
1	53213557	A	G	CPT2	DM?	0.04597	0.1283	0.08389	0.2198	0.101
2	26209793	G	T	HADHA	DM?	0.07303	0.003209	0	0.0002816	0.007351
5	7885794	C	G	MTRR	DM?	0.1483	0.005522	0	0.0002286	3.266e-05
5	132394243	C	T	SLC22A5	DM?	0.07574	0.002978	0	9.67e-05	0
12	102852957	T	A	PAH	DM?	0.08971	0.005095	5.462e-05	0.0002925	9.809e-05
12	102912772	A	G	PAH	DM?	0.296	0.4406	0.08242	0.1553	0.1966
13	100309902	A	G	PCCA	DM?	0.009166	0.01799	0.0003807	0.05808	0.01091
14	74288233	G	A	ABCD4	DM?	0.2303	0.01003	0	0.0005963	0.000267
14	74296361	C	T	ABCD4	DM?	0.2303	0.01007	0	0.0006067	0.0002613
14	74297972	G	A	ABCD4	DM?	0.2298	0.01004	0	0.0005898	0.0002615
14	74299657	T	C	ABCD4	DM?	0.2337	0.01026	0	0.0005849	0.0002629
16	83908121	C	T	MLYCD	DM?	0.1072	0.1258	0.1209	0.04908	0.01745
17	7220519	C	T	ACADVL	DM?	0.1116	0.005204	0	0.0003253	0.0004246
X	154414113	T	C	TAZ	DM?	0.05678	0.002451	0	0.00016	5.337e-05
